# SMELL-RS: A Self-administered, Digital Test for Olfactory Dysfunction that is Rapid, Reliable, and Accurate

**DOI:** 10.64898/2026.03.28.26349316

**Authors:** Julien W. Hsieh, M Dougherty, Aikaterini Poulopoulou, Déborah Blidariu, Pascal Senn, Richard Hopper, Devarsh Patel, Emanuela Maggioni, Marianna Obrist, Leslie B. Vosshall, Andreas Keller, Basile N. Landis

## Abstract

**Background:** Smell testing is increasingly recognized as essential in rhinology practice but remains underutilized because of time constraints and limited clinical resources. This study aimed to evaluate the performance (test-retest reliability, accuracy and test completion time) of a self-administered, digital version of SMELL-RS, a non-semantic test of olfactory resolution (SMELL-R) and sensitivity (SMELL-S).

**Methodology:** We performed a test-retest reliability study in a tertiary care facility. We enrolled 100 subjects with and without smell dysfunction. The primary outcome measures were two replicates of olfactory test scores (SMELL-RS composite score, SMELL-R score, SMELL-S score). The secondary outcome measures were Sniffin’ Sticks score, test completion time, patient demographics, and other clinical characteristics (clinical symptoms, etiologies).

**Results:** The SMELL-RS composite score was reliable (ICC=0.71; p<0.0001) and correlated with the Sniffin’ Sticks composite score (r=0.68; p<0.0001). Different etiologies have different magnitudes of smell loss as revealed by the SMELL-RS score. SMELL-S reduces misdiagnosis associated with Sniffin’ Sticks threshold tests. The average completion time of the olfactory resolution test (SMELL-R) was on average 5.9 minutes (SD=1.9), while the average completion time of the olfactory sensitivity test (SMELL-S) was 5.5 minutes (SD=2.7). This is two to three times faster than the corresponding Sniffin’ Sticks tests.

**Conclusions:** SMELL-RS is a rapid, fully automated, reliable, and accurate olfactory test suitable for self-administration in a clinical setting.
