## Supplemental file 1 for "SMELL-RS: A Self-administered, Digital Test for Olfactory Dysfunction that is Rapid, Reliable, and Accurate"

### Sheet: Sheet1
SMELL-S
Number of reversals	7 reversals							6 reversals						5 reversals					4 reversals				3 reversals
Score calculated by mean of the last X reversal(s) (x=number)	1	2	3	4	5	6	7	1	2	3	4	5	6	1	2	3	4	5	1	2	3	4	1	2	3
Test-retest reliability (Intraclass Correlation Coefficient)	0.64	0.655	0.659	0.658	0.664	0.66	0.668	0.566	0.629	0.637	0.654	0.653	0.668	0.617	0.65	0.654	0.659	0.675	0.614	0.666	0.658	0.676	0.609	0.646	0.65
Correlation SMELL-S vs TDI (Pearson's r)	0.674454	0.683341	0.682452	0.677973	0.672432	0.665037	0.66103	0.66026	0.67759	0.669822	0.666157	0.655934	0.652484	0.664848	0.664603	0.657066	0.646694	0.64203	0.612432	0.635007	0.614298	0.613951	0.620599	0.604486	0.603404
SMELL-R
Number of reversals	7 reversals							6 reversals						5 reversals					4 reversals				3 reversals
Score calculated by mean of the last X reversal(s) (x=number)	1	2	3	4	5	6	7	1	2	3	4	5	6	1	2	3	4	5	1	2	3	4	1	2	3
Test-retest reliability (Intraclass Correlation Coefficient)	0.604	0.611	0.581	0.617	0.619	0.617	0.619	0.586	0.6	0.604	0.61	0.607	0.61	0.557	0.576	0.569	0.554	0.531	0.554	0.576	0.541	0.53	0.554	0.515	0.5
Correlation SMELL-S vs TDI (Pearson's r)	0.47	0.47	0.47	0.47	0.47	0.47	0.47	0.46	0.47	0.47	0.47	0.47	0.47	0.45	0.48	0.48	0.49	0.49	0.53	0.51	0.52	0.52	0.47	0.51	0.5
